# A CDE-based data structure for radiotherapeutic decision-making in breast cancer

**DOI:** 10.1101/2025.02.04.25321635

**Authors:** Fabio Dennstädt, Maximilian Schmalfuss, Johannes Zink, Janna Hastings, Roberto Gaio, Max Schmerder, Paul Martin Putora, Nikola Cihoric

**Author notes:** **Corresponding author:** Fabio Dennstädt, **mailing address:** Department of Radiation Oncology, Inselspital, Freiburgstrasse 18, 3010 Bern, SWITZERLAND.

## Abstract

**Background:** The increasing complexity and data-driven nature of oncology and radiation therapy necessitates structured and precise data management strategies. The National Institutes of Health (NIH) has introduced Common Data Elements (CDEs) as a uniform approach to facilitate consistent data collection. However, there is currently a lack of a comprehensive set of CDEs for describing situations for and within radiation oncology. Aim of this study was to create a CDE-based data structure for radiotherapeutic decision-making in breast cancer to promote structured data collection on the level of a local hospital.

**Methods:** Local Standard Operating Procedures (SOPs) were analyzed to identify relevant decision-making criteria used in clinical practice. Corresponding CDEs were identified and a structured data framework based on these CDEs was created. The framework was translated into machine-readable JSON format. Six clinical practice guidelines of the American Society for Radiation Oncology (ASTRO) were analyzed as full-text to investigate how many guideline recommendations and corresponding decision-making criteria could be presented using the data structure.

**Results:** The study identified 31 decision-making criteria mentioned in the SOPs, leading to the establishment of 46 CDEs. A hierarchical structure within an object-oriented data framework was created and converted into JSON format. 94 recommendations with mentioning of decision-making criteria in 216 cases were identified across the six ASTRO guidelines. In 151 cases (70.0%) the mentioned criterion could be presented with the data framework.

**Conclusions:** The CDE-based data structure represents a clear framework for structuring medical data for radiotherapeutic decision-making in breast cancer patients. The approach facilitates detailed description of individual breast cancer cases and aids in the integration of information technology. Furthermore, it promotes sharing of standardized data among healthcare providers.
