## Appendix4 for "A CDE-based data structure for radiotherapeutic decision-making in breast cancer"

### Sheet: Overview
	Recommendation is presentable with the data structure	Mentioned decision-making criteria	Criterion is presentable with the data structure
2023 Partial Breast
KQ1 - Indications for PBI
Early-stage invasive breast cancer				CDEs for representation
KQ1.1 Recommendations	yes	early-stage invasive breast cancer (defined as invasive lesion=<3cm with 0-3 positive lymph nodes"	yes	Diameter1	Number of positive resected lymph nodes
		Grade 1-2 disease	yes	G-Stage
		ER-positive histology	yes	estrogen receptor status (positive/negative)
		Age >= 40 years	yes	age
		Tumor size =<2cm	yes	Diameter1
KQ1.2	yes	early-stage invasive breast cancer	yes	Diameter1	Number of positive resected lymph nodes
		Grading	yes	G-Stage
		ER-negative histology	yes	estrogen receptor status (positive/negative)
		Size >2-=<3cm	yes	Diameter1
KQ1.3	no	early-stage invasive breast cancer	yes	Diameter1	Number of positive resected lymph nodes
		HER2-positive tumors	yes	Her2/neu-receptor status (positive/negative)
		not receiveing anti-Her2 therapy	no
		lymphovascular invasion	yes	L-Stage	V-Stage
		lobular histology	yes	histological subtype
KQ1.4	yes	early-stage invasive breast cancer	yes	Diameter1	Number of positive resected lymph nodes
		positive lymph nodes	yes	number of resected lymph nodes
		positive surgical margins	yes	R-Stage
		Known germline BRCA1/2 mutation	yes	BRCA1 status	BRCA2 status
		Age <40 years	yes	age
DCIS
KQ1.5	yes	DCIS	yes	pT
		Low-to-intermediate grade	yes	G-Stage
		Age >=40 years	yes	age
		Size =<2cm	yes	Diameter1
KQ1.6	yes	DCIS	yes	pT
		High grade	yes	G-Stage
		Size >2- =<3cm	yes	Diameter1
KQ1.7	yes	DCIS	yes	pT
		positive surgical margins	yes	R-Stage
		Known germline BRCA1/2 mutation	yes	BRCA1 status	BRCA2 status
		Age <40 years	yes	age
KQ2 - PBI techniques
KQ2.1	yes	early-stage invasive breast cancer (defined as invasive lesion=<3cm with 0-3 positive lymph nodes"	yes	Diameter1	Number of positive resected lymph nodes
		DCIS	yes	pT
KQ2.2	yes	early-stage invasive breast cancer (defined as invasive lesion=<3cm with 0-3 positive lymph nodes"	yes	Diameter1	Number of positive resected lymph nodes
		DCIS	yes	pT
KQ2.3	yes	early-stage invasive breast cancer (defined as invasive lesion=<3cm with 0-3 positive lymph nodes"	yes	Diameter1	Number of positive resected lymph nodes
		DCIS	yes	pT
KQ2.4	yes	early-stage invasive breast cancer (defined as invasive lesion=<3cm with 0-3 positive lymph nodes"	yes	Diameter1	Number of positive resected lymph nodes
		DCIS	yes	pT
KQ2.5	no	early-stage invasive breast cancer (defined as invasive lesion=<3cm with 0-3 positive lymph nodes"	yes	Diameter1	Number of positive resected lymph nodes
		treatment within clinical trial or multi-institutional registry	no
KQ2.6	no	early-stage invasive breast cancer (defined as invasive lesion=<3cm with 0-3 positive lymph nodes"	yes	Diameter1	Number of positive resected lymph nodes
		treatment within clinical trial or multi-institutional registry	no
KQ3 - PBI dose-fractionation regimens
KQ3.1	yes	early-stage invasive breast cancer (defined as invasive lesion=<3cm with 0-3 positive lymph nodes"	yes	Diameter1	Number of positive resected lymph nodes
		DCIS	yes	pT
KQ3.2	yes	early-stage invasive breast cancer (defined as invasive lesion=<3cm with 0-3 positive lymph nodes"	yes	Diameter1	Number of positive resected lymph nodes
		DCIS	yes	pT
KQ3.3	yes	early-stage invasive breast cancer (defined as invasive lesion=<3cm with 0-3 positive lymph nodes"	yes	Diameter1	Number of positive resected lymph nodes
		DCIS	yes	pT
KQ4 - PBI techniques with respect to toxicity and cosmesis
KQ4.1	yes	early-stage invasive breast cancer (defined as invasive lesion=<3cm with 0-3 positive lymph nodes"	yes	Diameter1	Number of positive resected lymph nodes
		DCIS	yes	pT
KQ4.2	yes	early-stage invasive breast cancer (defined as invasive lesion=<3cm with 0-3 positive lymph nodes"	yes	Diameter1	Number of positive resected lymph nodes
		DCIS	yes	pT
KQ4.3	yes	early-stage invasive breast cancer (defined as invasive lesion=<3cm with 0-3 positive lymph nodes"	yes	Diameter1	Number of positive resected lymph nodes
		DCIS	yes	pT
KQ4.4	yes	early-stage invasive breast cancer (defined as invasive lesion=<3cm with 0-3 positive lymph nodes"	yes	Diameter1	Number of positive resected lymph nodes
		DCIS	yes	pT
2020 Hereditary Breast cancer
Recommendation1.1	yes	BRCA status	yes	BRCA1 status	BRCA2 status
		newly diagnosed	no
Recommendation1.2	yes	BRCA status	yes	BRCA1 status	BRCA2 status
Recommendation1.3	no	Age	yes	age
		family history of breast cancer	no
		overall prognosis from breast cancer or other cancers	no
		ability of patient to undergo appropriate breast surveillance	no
		comorbidities	no
		life expectancy	no
Recommendation1.4	yes	BRCA status	yes	BRCA1 status	BRCA2 status
		bilateral mastectomy	yes	laterality	type of oncological surgery conducted
Recommendation2.1	no	newly diagnosed	no
		mutation in a moderate-penetrance breast cancer susceptibility	no
Recommendation2.2	no	mutation in a moderate-penetrance breast cancer susceptibility	no
Recommendation2.3	no	mutation in a moderate-penetrance breast cancer susceptibility	no
Recommendation2.4	no	mutation in a moderate-penetrance breast cancer susceptibility	no
		bilateral mastectomy	yes	laterality	type of oncological surgery conducted
Recommendation3.1	no	newly diagnosed	no
		undergoing mastectomy	yes	type of oncological surgery conducted
		deleterious mutation in BRCA1/2	yes	BRCA1 status	BRCA2 status
Recommendation3.2	no	newly diagnosed	no
		undergoing mastectomy	yes	type of oncological surgery conducted
		mutation in a moderate-penetrance breast cancer susceptibility	no
Recommendation4.1	no	BRCA1/2 mutation	yes	BRCA1 status	BRCA2 status
		unilateral mastectomy	yes	type of oncological surgery conducted
		age at diagnosis	no
		family history of breast cancer	no
		overall prognosis from breast cancer or other cancers	no
		ability of patient to undergo appropriate breast surveillance	no
		comorbidities	no
		life expectancy	no
Recommendation4.2	no	mutation in a moderate-penetrance breast cancer susceptibility	no
		unilateral mastectomy	yes	type of oncological surgery conducted
Recommendation5.1	yes	BRCA1/2 mutation	yes	BRCA1 status	BRCA2 status
Recommendation5.2	no	mutation in a moderate-penetrance breast cancer susceptibility	no
Recommendation6.1	no	breast conserving surgery	yes	type of oncological surgery conducted
		mastectomy	yes	type of oncological surgery conducted
		mutation status, except for TP53 status	no
		BRCA1/2 mutation	yes	BRCA1 status	BRCA2 status
		mutation in a moderate-penetrance breast cancer susceptibility	no
Recommendation6.2	no	ATM mutation	no
Recommendation6.3	no	TP53 mutation	no
Recommendation7	yes	germline BRCA mutation	yes	BRCA1 status	BRCA2 status
		metastatic	yes	cM	pM
Recommendation8	yes	BRCA mutation carriers	yes	BRCA1 status	BRCA2 status
		neoadjuvant therapy	yes	conduction of neoadjuvant chemotherapy
Recommendation9.1	yes	BRCA1/2 mutation	yes	BRCA1 status	BRCA2 status
		metastatic	yes	cM	pM
		human epidermal growth factor receptor (HER2)-negative	yes	Her2/neu-receptor status (positive/negative)
Recommendation9.2	no	mutation in a moderate-penetrance breast cancer susceptibility	no
Recommendation10	yes	BRCA1/2 mutation	yes	BRCA1 status	BRCA2 status
		non-metastatic	yes	cM	pM
2018 RT for WB
KQ1A	yes	invasive breast cancer	yes	pT
KQ1B	yes	tumor grade	yes	G-Stage
KQ1C	yes	hormone receptor status	yes	estrogen receptor status (%)	estrogen receptor status (positive/negative)	progesteron receptor status (%)	progesteron receptor status (positive/negative)
KQ1D	yes	laterality	yes	laterality
KQ1E	no	chemotherapy received prior to radiotherapy	yes	conduction of neoadjuvant chemotherapy
		trastuzumab	no
		endocrine therapy	no
KQ1F	yes	age	yes
KQ1G	yes	DCIS	yes	pT
KQ1H	yes	rare histologies	yes	type of oncological surgery conducted
KQ1I	no	breast size	no
KQ1J	no	breast augmentation	no
KQ1K	no	collagen vascular disease	no
KQ2A	yes	invasive breast cancer	yes	pT
		age	yes	age
		grade	yes	G-Stage
		positive margin	yes	R-Stage
KQ2B	yes	age	yes	age
		hormone receptor positive	yes	estrogen receptor status (%)	estrogen receptor status (positive/negative)
		grade	yes	G-Stage
		widely negative margins	yes	RR
KQ2C	yes	invasive breast cancer	yes	pT
KQ2D	yes	DCIS	yes	pT
		age	yes	age
		grade	yes	G-Stage
		close negative margins	yes	RR
		positive margins	yes	R-Stage
KQ2E	no	DCIS	yes	pT
		age	yes	age
		screen detected	no
		size	yes	diameter1
		nuclear grade	yes	G-Stage
		close negative margins	yes	RR
KQ2F	no	DCIS	yes	pT
		criteria of KQ2D	yes
		criteria of KQ2E	no
KQ2G	no	whole breast fractionation scheme	no
KQ2H	no	large boost volume	no
		inclusion of critical normal tissue in the boost radiated volume	no
KQ3A	no	criteria of KQ3B	yes
		whole breast dose fractionation	no
		stage	yes	pT	cT	pN	cN	pM	cM
		histology	yes	histological subtype
KQ3B	yes	positive margin	yes	R-Stage
		age	yes	age
		close margins	yes	RR
KQ4A	not applicable (no criteria mentioned)
KQ4B	no	tumor characteristics	no
		patient anatomy	no
		comorbidities	no
KQ4C	no	tumor bed being remote from the heart	no
KQ4D	not applicable (no criteria mentioned)
KQ4E	no	positioning method	no
KQ4F	no	significant daily positioning variations	no
KQ5A	not applicable (no criteria mentioned)
KQ5B	no	large seromas	no
KQ5C
KQ5D	no	risk of recurrence	no
		ability to spare normal tissue	no
		patient anatomy	no
KQ5E	not applicable (no criteria mentioned)
2016 - Margins for DCIS
1	yes	positive margin	yes	R-Stage
2	yes	margins>2mm	yes	RR
3	yes	excision	yes	type of oncological surgery conducted
		margin width	yes	RR
4	yes	margin width	yes	RR
5	no	endocrine therapy	no
		negative margin	yes	R-Stage
6	yes	margin width	yes	RR
7	yes	negative margin	yes	R-Stage
8	yes	DCIS	yes	pT
		microinvasion (meaning >1mm)	yes	Diameter1
Postmastectomy radiotherapy
Recommendation1a	no	PMRT	yes	type of oncological surgery conducted
		T1-2	yes	pT
		1-3 positive lymph nodes	yes	number of positive resected lymph nodes
		age	yes	age
		limited life expectancy	no
		comorbidities	no
		coexisting conditions that might increase the risk of complications	no
		T1	yes	pT
		absence of lymphovascular invasion	yes	L-Stage	V-Stage
		presence of only a single positive node	yes	number of positive resected lymph nodes
		small size of nodal metastases	no
		substantial response to neoadjuvant systemic therapy	no
		tumor grade	yes	G-Stage
		strong hormonal sensitivity	yes	estrogen receptor status (%)	estrogen receptor status (positive/negative)
Recommendation1b	yes	PMRT	yes	type of oncological surgery conducted
Recommendation1c	yes	PMRT	yes	type of oncological surgery conducted
Recommendation2	no	T1-2	yes	pT
		clinically negative nodes	yes	cN
		1-2 positive sentinel nodes	no	number of positive resected lymph nodes
		clinicans and patients elect to omit axillary dissection	no
		sufficient information to justify the use of PMRT without needing to know that additional axiallary nodes are involved	no
Recommendation3	yes	axillary nodal involvement	yes	cN	pN
		after NAST	yes	conduction of neoadjuvant chemotherapy
		complete pathological response	yes	pT	conduction of neoadjuvant chemotherapy
Recommendation4	yes	PMRT	yes	type of oncological surgery conducted
		axillary nodal involvement	yes	cN	pN
Margins for BCS
1	yes	positive margins	yes	R-Stage
		DCIS	yes	pT
2	yes	negative margins	yes	R-Stage
3	no	adjuvant systemic therapy	no
4	yes	margin width	yes	RR
5	no	wider negative margins	yes	RR
		invasive locular cancer	yes	histological subtype
		classical LCIS at the margin	no
		pleomorphic LCIS at the margin	no
6	yes	age	yes	age
		mastectomy	yes	type of oncological surgery conducted
		increased margin	yes	RR
7	no	extensive intraductal component	no
		residual DCIS burden after lumpectomy	no
		negative margins	yes	R-Stage

### Sheet: PBI-Guideline
PBI-Guideline
	Recommendation is presentable with the data structure	Mentioned decision-making criteria	Criterion is presentable with the data structure	CDEs for representation
KQ1 - Indications for PBI
Early-stage invasive breast cancer
KQ1.1 Recommendations	yes	early-stage invasive breast cancer (defined as invasive lesion=<3cm with 0-3 positive lymph nodes"	yes	Diameter1	Number of positive resected lymph nodes
		Grade 1-2 disease	yes	G-Stage
		ER-positive histology	yes	estrogen receptor status (positive/negative)
		Age >= 40 years	yes	age
		Tumor size =<2cm	yes	Diameter1
KQ1.2	yes	early-stage invasive breast cancer	yes	Diameter1	Number of positive resected lymph nodes
		Grading	yes	G-Stage
		ER-negative histology	yes	estrogen receptor status (positive/negative)
		Size >2-=<3cm	yes	Diameter1
KQ1.3	no	early-stage invasive breast cancer	yes	Diameter1	Number of positive resected lymph nodes
		HER2-positive tumors	yes	Her2/neu-receptor status (positive/negative)
		not receiveing anti-Her2 therapy	no
		lymphovascular invasion	yes	L-Stage	V-Stage
		lobular histology	yes	histological subtype
KQ1.4	yes	early-stage invasive breast cancer	yes	Diameter1	Number of positive resected lymph nodes
		positive lymph nodes	yes	number of resected lymph nodes
		positive surgical margins	yes	R-Stage
		Known germline BRCA1/2 mutation	yes	BRCA1 status	BRCA2 status
		Age <40 years	yes	age
DCIS
KQ1.5	yes	DCIS	yes	pT
		Low-to-intermediate grade	yes	G-Stage
		Age >=40 years	yes	age
		Size =<2cm	yes	Diameter1
KQ1.6	yes	DCIS	yes	pT
		High grade	yes	G-Stage
		Size >2- =<3cm	yes	Diameter1
KQ1.7	yes	DCIS	yes	pT
		positive surgical margins	yes	R-Stage
		Known germline BRCA1/2 mutation	yes	BRCA1 status	BRCA2 status
		Age <40 years	yes	age
KQ2 - PBI techniques
KQ2.1	yes	early-stage invasive breast cancer (defined as invasive lesion=<3cm with 0-3 positive lymph nodes"	yes	Diameter1	Number of positive resected lymph nodes
		DCIS	yes	pT
KQ2.2	yes	early-stage invasive breast cancer (defined as invasive lesion=<3cm with 0-3 positive lymph nodes"	yes	Diameter1	Number of positive resected lymph nodes
		DCIS	yes	pT
KQ2.3	yes	early-stage invasive breast cancer (defined as invasive lesion=<3cm with 0-3 positive lymph nodes"	yes	Diameter1	Number of positive resected lymph nodes
		DCIS	yes	pT
KQ2.4	yes	early-stage invasive breast cancer (defined as invasive lesion=<3cm with 0-3 positive lymph nodes"	yes	Diameter1	Number of positive resected lymph nodes
		DCIS	yes	pT
KQ2.5	no	early-stage invasive breast cancer (defined as invasive lesion=<3cm with 0-3 positive lymph nodes"	yes	Diameter1	Number of positive resected lymph nodes
		treatment within clinical trial or multi-institutional registry	no
KQ2.6	no	early-stage invasive breast cancer (defined as invasive lesion=<3cm with 0-3 positive lymph nodes"	yes	Diameter1	Number of positive resected lymph nodes
		treatment within clinical trial or multi-institutional registry	no
KQ3 - PBI dose-fractionation regimens
KQ3.1	yes	early-stage invasive breast cancer (defined as invasive lesion=<3cm with 0-3 positive lymph nodes"	yes	Diameter1	Number of positive resected lymph nodes
		DCIS	yes	pT
KQ3.2	yes	early-stage invasive breast cancer (defined as invasive lesion=<3cm with 0-3 positive lymph nodes"	yes	Diameter1	Number of positive resected lymph nodes
		DCIS	yes	pT
KQ3.3	yes	early-stage invasive breast cancer (defined as invasive lesion=<3cm with 0-3 positive lymph nodes"	yes	Diameter1	Number of positive resected lymph nodes
		DCIS	yes	pT
KQ4 - PBI techniques with respect to toxicity and cosmesis
KQ4.1	yes	early-stage invasive breast cancer (defined as invasive lesion=<3cm with 0-3 positive lymph nodes"	yes	Diameter1	Number of positive resected lymph nodes
		DCIS	yes	pT
KQ4.2	yes	early-stage invasive breast cancer (defined as invasive lesion=<3cm with 0-3 positive lymph nodes"	yes	Diameter1	Number of positive resected lymph nodes
		DCIS	yes	pT
KQ4.3	yes	early-stage invasive breast cancer (defined as invasive lesion=<3cm with 0-3 positive lymph nodes"	yes	Diameter1	Number of positive resected lymph nodes
		DCIS	yes	pT
KQ4.4	yes	early-stage invasive breast cancer (defined as invasive lesion=<3cm with 0-3 positive lymph nodes"	yes	Diameter1	Number of positive resected lymph nodes
		DCIS	yes	pT

### Sheet: Hereditary Breast Cancer-GL
Hereditary Breast Cancer-Guideline
	Recommendation is presentable with the data structure	Mentioned decision-making criteria	Criterion is presentable with the data structure	CDEs for representation
Recommendation1.1	yes	BRCA status	yes	BRCA1 status	BRCA2 status
		newly diagnosed	no
Recommendation1.2	yes	BRCA status	yes	BRCA1 status	BRCA2 status
Recommendation1.3	no	Age	yes	age
		family history of breast cancer	no
		overall prognosis from breast cancer or other cancers	no
		ability of patient to undergo appropriate breast surveillance	no
		comorbidities	no
		life expectancy	no
Recommendation1.4	yes	BRCA status	yes	BRCA1 status	BRCA2 status
		bilateral mastectomy	yes	laterality	type of oncological surgery conducted
Recommendation2.1	no	newly diagnosed	no
		mutation in a moderate-penetrance breast cancer susceptibility	no
Recommendation2.2	no	mutation in a moderate-penetrance breast cancer susceptibility	no
Recommendation2.3	no	mutation in a moderate-penetrance breast cancer susceptibility	no
Recommendation2.4	no	mutation in a moderate-penetrance breast cancer susceptibility	no
		bilateral mastectomy	yes	laterality	type of oncological surgery conducted
Recommendation3.1	no	newly diagnosed	no
		undergoing mastectomy	yes	type of oncological surgery conducted
		deleterious mutation in BRCA1/2	yes	BRCA1 status	BRCA2 status
Recommendation3.2	no	newly diagnosed	no
		undergoing mastectomy	yes	type of oncological surgery conducted
		mutation in a moderate-penetrance breast cancer susceptibility	no
Recommendation4.1	no	BRCA1/2 mutation	yes	BRCA1 status	BRCA2 status
		unilateral mastectomy	yes	type of oncological surgery conducted
		age at diagnosis	no
		family history of breast cancer	no
		overall prognosis from breast cancer or other cancers	no
		ability of patient to undergo appropriate breast surveillance	no
		comorbidities	no
		life expectancy	no
Recommendation4.2	no	mutation in a moderate-penetrance breast cancer susceptibility	no
		unilateral mastectomy	yes	type of oncological surgery conducted
Recommendation5.1	yes	BRCA1/2 mutation	yes	BRCA1 status	BRCA2 status
Recommendation5.2	no	mutation in a moderate-penetrance breast cancer susceptibility	no
Recommendation6.1	no	breast conserving surgery	yes	type of oncological surgery conducted
		mastectomy	yes	type of oncological surgery conducted
		mutation status, except for TP53 status	no
		BRCA1/2 mutation	yes	BRCA1 status	BRCA2 status
		mutation in a moderate-penetrance breast cancer susceptibility	no
Recommendation6.2	no	ATM mutation	no
Recommendation6.3	no	TP53 mutation	no
Recommendation7	yes	germline BRCA mutation	yes	BRCA1 status	BRCA2 status
		metastatic	yes	cM	pM
Recommendation8	yes	BRCA mutation carriers	yes	BRCA1 status	BRCA2 status
		neoadjuvant therapy	yes	conduction of neoadjuvant chemotherapy
Recommendation9.1	yes	BRCA1/2 mutation	yes	BRCA1 status	BRCA2 status
		metastatic	yes	cM	pM
		human epidermal growth factor receptor (HER2)-negative	yes	Her2/neu-receptor status (positive/negative)
Recommendation9.2	no	mutation in a moderate-penetrance breast cancer susceptibility	no
Recommendation10	yes	BRCA1/2 mutation	yes	BRCA1 status	BRCA2 status
		non-metastatic	yes	cM	pM

### Sheet: WBI-Guideline
WBI-Guideline
	Recommendation is presentable with the data structure	Mentioned decision-making criteria	Criterion is presentable with the data structure	CDEs for representation
KQ1A	yes	invasive breast cancer	yes	pT
KQ1B	yes	tumor grade	yes	G-Stage
KQ1C	yes	hormone receptor status	yes	estrogen receptor status (%)	estrogen receptor status (positive/negative)	progesteron receptor status (%)	progesteron receptor status (positive/negative)
KQ1D	yes	laterality	yes	laterality
KQ1E	no	chemotherapy received prior to radiotherapy	yes	conduction of neoadjuvant chemotherapy
		trastuzumab	no
		endocrine therapy	no
KQ1F	yes	age	yes
KQ1G	yes	DCIS	yes	pT
KQ1H	yes	rare histologies	yes	type of oncological surgery conducted
KQ1I	no	breast size	no
KQ1J	no	breast augmentation	no
KQ1K	no	collagen vascular disease	no
KQ2A	yes	invasive breast cancer	yes	pT
		age	yes	age
		grade	yes	G-Stage
		positive margin	yes	R-Stage
KQ2B	yes	age	yes	age
		hormone receptor positive	yes	estrogen receptor status (%)	estrogen receptor status (positive/negative)
		grade	yes	G-Stage
		widely negative margins	yes	RR
KQ2C	yes	invasive breast cancer	yes	pT
KQ2D	yes	DCIS	yes	pT
		age	yes	age
		grade	yes	G-Stage
		close negative margins	yes	RR
		positive margins	yes	R-Stage
KQ2E	no	DCIS	yes	pT
		age	yes	age
		screen detected	no
		size	yes	diameter1
		nuclear grade	yes	G-Stage
		close negative margins	yes	RR
KQ2F	no	DCIS	yes	pT
		criteria of KQ2D	yes
		criteria of KQ2E	no
KQ2G	no	whole breast fractionation scheme	no
KQ2H	no	large boost volume	no
		inclusion of critical normal tissue in the boost radiated volume	no
KQ3A	no	criteria of KQ3B	yes
		whole breast dose fractionation	no
		stage	yes	pT	cT	pN	cN	pM	cM
		histology	yes	histological subtype
KQ3B	yes	positive margin	yes	R-Stage
		age	yes	age
		close margins	yes	RR
KQ4A	not applicable (no criteria mentioned)
KQ4B	no	tumor characteristics	no
		patient anatomy	no
		comorbidities	no
KQ4C	no	tumor bed being remote from the heart	no
KQ4D
KQ4E	no	positioning method	no
KQ4F	no	significant daily positioning variations	no
KQ5A	not applicable (no criteria mentioned)
KQ5B	no	large seromas	no
KQ5C	not applicable (no criteria mentioned)
KQ5D	no	risk of recurrence	no
		ability to spare normal tissue	no
		patient anatomy	no
KQ5E	not applicable (no criteria mentioned)

### Sheet: Margins-DCIS-GL
Margins-DCIS-Guideline
	Recommendation is presentable with the data structure	Mentioned decision-making criteria	Criterion is presentable with the data structure	CDEs for representation
1	yes	positive margin	yes	R-Stage
2	yes	margins>2mm	yes	RR
3	yes	excision	yes	type of oncological surgery conducted
		margin width	yes	RR
4	yes	margin width	yes	RR
5	no	endocrine therapy	no
		negative margin	yes	R-Stage
6	yes	margin width	yes	RR
7	yes	negative margin	yes	R-Stage
8	yes	DCIS	yes	pT
		microinvasion (meaning >1mm)	yes	Diameter1

### Sheet: PMRT-Guideline
PMRT-Guideline
	Recommendation is presentable with the data structure	Mentioned decision-making criteria	Criterion is presentable with the data structure	CDEs for representation
Recommendation1a	no	PMRT	yes	type of oncological surgery conducted
		T1-2	yes	pT
		1-3 positive lymph nodes	yes	number of positive resected lymph nodes
		age	yes	age
		limited life expectancy	no
		comorbidities	no
		coexisting conditions that might increase the risk of complications	no
		T1	yes	pT
		absence of lymphovascular invasion	yes	L-Stage	V-Stage
		presence of only a single positive node	yes	number of positive resected lymph nodes
		small size of nodal metastases	no
		substantial response to neoadjuvant systemic therapy	no
		tumor grade	yes	G-Stage
		strong hormonal sensitivity	yes	estrogen receptor status (%)	estrogen receptor status (positive/negative)
Recommendation1b	yes	PMRT	yes	type of oncological surgery conducted
Recommendation1c	yes	PMRT	yes	type of oncological surgery conducted
Recommendation2	no	T1-2	yes	pT
		clinically negative nodes	yes	cN
		1-2 positive sentinel nodes	no	number of positive resected lymph nodes
		clinicans and patients elect to omit axillary dissection	no
		sufficient information to justify the use of PMRT without needing to know that additional axiallary nodes are involved	no
Recommendation3	yes	axillary nodal involvement	yes	cN	pN
		after NAST	yes	conduction of neoadjuvant chemotherapy
		complete pathological response	yes	pT	conduction of neoadjuvant chemotherapy
Recommendation4	yes	PMRT	yes	type of oncological surgery conducted
		axillary nodal involvement	yes	cN	pN

### Sheet: Margins-BC-Guideline
Margins-BC-Guideline
	Recommendation is presentable with the data structure	Mentioned decision-making criteria	Criterion is presentable with the data structure	CDEs for representation
1	yes	positive margins	yes	R-Stage
		DCIS	yes	pT
2	yes	negative margins	yes	R-Stage
3	no	adjuvant systemic therapy	no
4	yes	margin width	yes	RR
5	no	wider negative margins	yes	RR
		invasive locular cancer	yes	histological subtype
		classical LCIS at the margin	no
		pleomorphic LCIS at the margin	no
6	yes	age	yes	age
		mastectomy	yes	type of oncological surgery conducted
		increased margin	yes	RR
7	no	extensive intraductal component	no
		residual DCIS burden after lumpectomy	no
		negative margins	yes	R-Stage
